# Genetic prediction and adverse selection

**DOI:** 10.1101/2025.01.20.25320832

**Authors:** Eduardo Azevedo, Jonathan Beauchamp, Richard Karlsson Linnér

## Abstract

The predictive power of genetic data has increased dramatically and is reaching levels of clinical utility for many diseases. Meanwhile, many countries have banned insurers from utilizing genetic information, despite concerns about adverse selection. We make three contributions. First, we develop a method to measure the amount of selection in an insurance market where consumers have access to the current genetic prediction technology. Second, we extend the method to measure selection under expected future prediction technology. Third, using the rich UK Biobank dataset with nearly 500,000 genotyped individuals linked to electronic health records, we apply the method to the critical illness insurance market. We find potentially crippling selection under expected future technology. A robustness analysis using a calibrated equilibrium model of adverse selection yields similar results, with the equilibrium quantity unraveling to zero under future genetic prediction technology.
