## Supplementary Tables for "Genetic prediction and adverse selection"

### Sheet: ST. Index
ST #	Description
1	Prevalence, heritability, and details on genome-wide association studies for the seven studied diseases
2	Summary of Phecode mapping from ICD codes
3	Disease risk factors identified by review of the epidemiological literature and clinical guidelines
4	Model covariates (included in W)
5	Sample descriptive statistics
6	Genetic and trait correlation estimates
7	Minimum implicit taxes up to the 80th percentile (t80) w. confidence intervals

### Sheet: ST1
Supplementary Table 1. Prevalence, heritability, and details on genome-wide association studies for the seven studied diseases
Index #	Disease (or disorder)	Label	Sex	Prevalence/incidence measure (in column F)	Prevalence (or incidence)	Disease risk (probability) measure (in column H)	Disease risk (probability)	SNP h2 (liability)	Twin h2 (liability)	Largest GWAS (EUR ancestry)	Publicly available?	Overlap w. UKB?	GWAS meta-analysis strategy	Datasets included in the GWAS meta-analysis	Max N cases	Max N controls	Max N total	% cases	Max Neff
1	Alzheimer's disease	ALZ	Females & Males	Population point prevalence, ages >65 (European) [1]	7.1% [1]	Remaining lifetime morbid risk (US) at age 65 [2]	6.3% (males) 12% (females) [2]	33.1% [3]	58% [4]	Bellenguez et al. (2022) [5]	Yes	Yes	Ad hoc meta-analysis of [6], and [7]	[6]: IGAP1 (all SNPs) + IGAP2 (~10,000 SNPs) (GCST002245) [7]: FinnGen (r10)	41197	445030	486227	0.0847279	126275
2	Breast cancer	BRC	Females only	Cumulative lifetime incidence (Scandinavia)	8.1% [8]	Lifetime morbid risk (international)	12.3% [8]	14.0% [10]	31% [9]	Zhang et al. (2020) [11]	Yes	No	Not necessary – PGI based on Zhang et al. (2020) [11]	Not necessary – PGI based Zhang et al. (2020) [11], which did not include UKB data	133384	113789	247173	0.539638	236094
3	Colorectal cancer	CRC	Females & Males	Cumulative lifetime incidence (Scandinavia)	2.9% [12]	Lifetime morbid risk (Scandinavia)	4.6% [13]	9.0% [10]	40.2% [13]	Fernandez-Rozadilla et al. (2023) [14]	Yes	Yes	Ad hoc meta-analysis of [7], and publicly available subsets of [14]	[14]: GECCO1 (GCST012876) + GECCO2 (GCST012877) + GECCO3 (GCST012880) + CORSA (GCST012878) + CORECT (GCST012879) [7]: FinnGen (r10)	56424	357721	414145	0.136242	117486
4	Coronary artery disease	CAD	Females & Males	Population point prevalence (UK)	3% [15]	Remaining lifetime morbid risk at age 50 (US)	51.7% (males) 39.2% (females) [16]	22.0% [17]	40% [17]	Tcheandjieu et al. (2022) [18]	No	Yes.	Nikpay et al. (2015) [19]	Not necessary – PGI based Nikpay et al. (2015) ("CARDIoGRAMplusC4D") [19], which did not include UKB data	60801	123504	184305	0.329893	162973
5	Prostate cancer	PRC	Males only	Population point prevalence (UK)	0.9% [20]	Lifetime morbid risk age up to 100 (Scandinavia)	12.7% [21]	18.0% [10]	57% [12]	Wang et al. (2023) [22]	Yes	Yes	Schumacher et al. (2018) [23]	[23] Schumacher et al. (2018) (GCST006085), which did not include UKB data	79148	61106	140254	0.564319	137933
6	Schizophrenia	SCZ	Females & Males	Population point prevalence (Global)	0.46% [24]	Lifetime morbid risk (international)	0.7% [24]	24.0% [25]	79% [26]	Trubetskoy et al. (2022) [25]	Yes	No	Trubetskoy et al. (2022) [25]	Not necessary – Trubetskoy et al. (2022) hold-out version excluding UK Biobank [25]	67390	94015	161405	0.417521	157013
7	Type 2 diabetes	T2D	Females & Males	Population point prevalance (UK), standardized for age and sex	3.9% [27]	Remaining lifetime morbid risk (UK, 2012) at age 20	27% (males) 18.6% (females) [28]	19.6% [29]	72% [27]	Mahajan et al. (2022) [30]	Yes	Yes	Mahajan et al. (2018) [31]	Not necessary – Mahajan et al. (2018) hold-out version excluding UK Biobank [31]	55005	400308	455313	0.120807	193440
Notes: Column "Sex" reports whether our analyses of polygenic indexes were stratified by sex. Column "Datasets included in the GWAS meta-analysis" reports the GWAS Catalog Study (GCS) accession numbers whenever these were available and accurate. Column "Max Neff" reports the maxiumum effective sample size over the SNPs available in the GWAS meta-analysis, which is a transformation of the total sa…
References
[1] Bacigalupo I et al. A Systematic Review and Meta-Analysis on the Prevalence of Dementia in Europe: Estimates from the Highest-Quality Studies Adopting the DSM IV Diagnostic Criteria. J Alzheimers Dis. 2018;66(4):1471-1481. doi: 10.3233/JAD-180416. PMID: 30412486; PMCID: PMC6294583.
[2] Seshadri S et al. Lifetime risk of dementia and Alzheimer's disease. The impact of mortality on risk estimates in the Framingham Study. Neurology. 1997 Dec;49(6):1498-504. doi: 10.1212/wnl.49.6.1498. PMID: 9409336.
[3] Ridge PG, et al. Alzheimer's disease: analyzing the missing heritability. PLoS One. 2013 Nov 7;8(11):e79771. doi: 10.1371/journal.pone.0079771. PMID: 24244562; PMCID: PMC3820606.
[4] Gatz M et al. Role of genes and environments for explaining Alzheimer disease. Arch Gen Psychiatry. 2006 Feb;63(2):168-74. doi: 10.1001/archpsyc.63.2.168. PMID: 16461860.
[5] Bellenguez C et al. New insights into the genetic etiology of Alzheimer's disease and related dementias. Nat Genet. 2022 Apr;54(4):412-436. doi: 10.1038/s41588-022-01024-z. Epub 2022 Apr 4. PMID: 35379992; PMCID: PMC9005347.
[6] Lambert JC et al. Meta-analysis of 74,046 individuals identifies 11 new susceptibility loci for Alzheimer's disease. Nat Genet. 2013 Dec;45(12):1452-8. doi: 10.1038/ng.2802. Epub 2013 Oct 27. PMID: 24162737; PMCID: PMC3896259.
[7] Kurki MI et al. FinnGen provides genetic insights from a well-phenotyped isolated population. Nature. 2023 Jan;613(7944):508-518. doi: 10.1038/s41586-022-05473-8. Epub 2023 Jan 18. Erratum in: Nature. 2023 Feb 24;: PMID: 36653562; PMCID: PMC9849126.
[8] Rojas K et al. Breast Cancer Epidemiology and Risk Factors. Clin Obstet Gynecol. 2016 Dec;59(4):651-672. doi: 10.1097/GRF.0000000000000239. PMID: 27681694.
[9] Möller S et al. The Heritability of Breast Cancer among Women in the Nordic Twin Study of Cancer. Cancer Epidemiol Biomarkers Prev. 2016 Jan;25(1):145-50. doi: 10.1158/1055-9965.EPI-15-0913. Epub 2015 Nov 10. PMID: 26554920.
[10] Jiang X et al. Shared heritability and functional enrichment across six solid cancers. Nat Commun. 2019 Jan 25;10(1):431. doi: 10.1038/s41467-018-08054-4. Erratum in: Nat Commun. 2019 Sep 23;10(1):4386. PMID: 30683880; PMCID: PMC6347624.
[11] Zhang H et al. Genome-wide association study identifies 32 novel breast cancer susceptibility loci from overall and subtype-specific analyses. Nat Genet. 2020 Jun;52(6):572-581. doi: 10.1038/s41588-020-0609-2. Epub 2020 May 18. PMID: 32424353; PMCID: PMC7808397.
[12] Mucci LA et al. Familial Risk and Heritability of Cancer Among Twins in Nordic Countries. JAMA. 2016 Jan 5;315(1):68-76. doi: 10.1001/jama.2015.17703. Erratum in: JAMA. 2016 Feb 23;315(8):822. PMID: 26746459; PMCID: PMC5498110.
[13] Graff RE et al. Familial Risk and Heritability of Colorectal Cancer in the Nordic Twin Study of Cancer. Clin Gastroenterol Hepatol. 2017 Aug;15(8):1256-1264. doi: 10.1016/j.cgh.2016.12.041. Epub 2017 Jan 24. PMID: 28130150; PMCID: PMC5522647.
[14] Fernandez-Rozadilla C et al. Deciphering colorectal cancer genetics through multi-omic analysis of 100,204 cases and 154,587 controls of European and east Asian ancestries. Nat Genet. 2023 Jan;55(1):89-99. doi: 10.1038/s41588-022-01222-9. Epub 2022 Dec 20. Erratum in: Nat Genet. 2023 Feb 13;: PMID: 36539618; PMCID: PMC10094749.
[15] Bhatnagar P et al. Trends in the epidemiology of cardiovascular disease in the UK. Heart. 2016 Dec 15;102(24):1945-1952. doi: 10.1136/heartjnl-2016-309573. Epub 2016 Aug 22. PMID: 27550425; PMCID: PMC5256396.
[16] Lloyd-Jones DM et al. Prediction of lifetime risk for cardiovascular disease by risk factor burden at 50 years of age. Circulation. 2006 Feb 14;113(6):791-8. doi: 10.1161/CIRCULATIONAHA.105.548206. Epub 2006 Feb 6. PMID: 16461820.
[17] Nikpay M et al. Partitioning the heritability of coronary artery disease highlights the importance of immune-mediated processes and epigenetic sites associated with transcriptional activity. Cardiovasc Res. 2017 Jul 1;113(8):973-983. doi: 10.1093/cvr/cvx019. PMID: 28158393.
[18] Tcheandjieu C et al. Large-scale genome-wide association study of coronary artery disease in genetically diverse populations. Nat Med. 2022 Aug;28(8):1679-1692. doi: 10.1038/s41591-022-01891-3. Epub 2022 Aug 1. PMID: 35915156; PMCID: PMC9419655.
[19] Nikpay M et al. A comprehensive 1,000 Genomes-based genome-wide association meta-analysis of coronary artery disease. Nat Genet. 2015 Oct;47(10):1121-1130. doi: 10.1038/ng.3396. Epub 2015 Sep 7. PMID: 26343387; PMCID: PMC4589895.
[20] Cancer Research UK. [Webpage last accessed on 19 February, 2024] https://www.cancerresearchuk.org/health-professional/cancer-statistics/statistics-by-cancer-type/prostate-cancer/incidence#heading-Five
[21] Hjelmborg JB et al. The heritability of prostate cancer in the Nordic Twin Study of Cancer. Cancer Epidemiol Biomarkers Prev. 2014 Nov;23(11):2303-10. doi: 10.1158/1055-9965.EPI-13-0568. Epub 2014 May 8. PMID: 24812039; PMCID: PMC4221420.
[22] Wang A et al. Characterizing prostate cancer risk through multi-ancestry genome-wide discovery of 187 novel risk variants. Nat Genet. 2023 Dec;55(12):2065-2074. doi: 10.1038/s41588-023-01534-4. Epub 2023 Nov 9. PMID: 37945903; PMCID: PMC10841479.
[23] Schumacher FR et al. Association analyses of more than 140,000 men identify 63 new prostate cancer susceptibility loci. Nat Genet. 2018 Jul;50(7):928-936. doi: 10.1038/s41588-018-0142-8. Epub 2018 Jun 11. Erratum in: Nat Genet. 2019 Feb;51(2):363. PMID: 29892016; PMCID: PMC6568012.
[24] Bhugra D et al. The global prevalence of schizophrenia. PLoS Med. 2005 May;2(5):e151; quiz e175. doi: 10.1371/journal.pmed.0020151. Epub 2005 May 31. PMID: 15916460; PMCID: PMC1140960.
[25] Trubetskoy V et al. Mapping genomic loci implicates genes and synaptic biology in schizophrenia. Nature. 2022 Apr;604(7906):502-508. doi: 10.1038/s41586-022-04434-5. Epub 2022 Apr 8. PMID: 35396580; PMCID: PMC9392466.
[26] Hilker R et al. Heritability of Schizophrenia and Schizophrenia Spectrum Based on the Nationwide Danish Twin Register. Biol Psychiatry. 2018 Mar 15;83(6):492-498. doi: 10.1016/j.biopsych.2017.08.017. Epub 2017 Sep 1. PMID: 28987712.
[27] Willemsen G et al. The Concordance and Heritability of Type 2 Diabetes in 34,166 Twin Pairs From International Twin Registers: The Discordant Twin (DISCOTWIN) Consortium. Twin Res Hum Genet. 2015 Dec;18(6):762-71. doi: 10.1017/thg.2015.83. PMID: 26678054.
[28] Tomic D et al. Lifetime risk, life expectancy, and years of life lost to type 2 diabetes in 23 high-income jurisdictions: a multinational, population-based study. Lancet Diabetes Endocrinol. 2022 Nov;10(11):795-803. doi: 10.1016/S2213-8587(22)00252-2. Epub 2022 Sep 29. Erratum in: Lancet Diabetes Endocrinol. 2022 Oct 10;: PMID: 36183736.
[29] Xue A et al. Genome-wide association analyses identify 143 risk variants and putative regulatory mechanisms for type 2 diabetes. Nat Commun. 2018 Jul 27;9(1):2941. doi: 10.1038/s41467-018-04951-w. PMID: 30054458; PMCID: PMC6063971.
[30] Mahajan A et al. Multi-ancestry genetic study of type 2 diabetes highlights the power of diverse populations for discovery and translation. Nat Genet. 2022 May;54(5):560-572. doi: 10.1038/s41588-022-01058-3. Epub 2022 May 12. PMID: 35551307; PMCID: PMC9179018.
[31] Mahajan A et al. Fine-mapping type 2 diabetes loci to single-variant resolution using high-density imputation and islet-specific epigenome maps. Nat Genet. 2018 Nov;50(11):1505-1513. doi: 10.1038/s41588-018-0241-6. Epub 2018 Oct 8. PMID: 30297969; PMCID: PMC6287706.
[32] Grotzinger AD et al. Pervasive Downward Bias in Estimates of Liability-Scale Heritability in Genome-wide Association Study Meta-analysis: A Simple Solution. Biol Psychiatry. 2023 Jan 1;93(1):29-36. doi: 10.1016/j.biopsych.2022.05.029. Epub 2022 Jun 8. PMID: 35973856; PMCID: PMC10066905.

### Sheet: ST2
Supplementary Table 2. Summary of Phecode mapping from ICD codes
Medical condition	Phecode(s)	Phecode name	Sub-Phecode(s) captured	ICD10CM Main chapter name	ICD10CM subchapter code	ICD10CM subchapter name	All ICD codes captured by Phecode
Panel A. Phecode mapping of selected diseases
Alzheimer's disease	290.11	Alzheimer's disease	--	G – Diseases of the nervous system	G30	Alzheimer's disease	G30; G30.0; G30.1; G30.8; G30.9
Breast cancer (females only)	174.1	Malignant neoplasm of female breast	174.11	C – Neoplasms	C50	Malignant neoplasm of breast	C50; C50.01; C50.011; C50.012; C50.019; C50.11; C50.111; C50.112; C50.119; C50.21; C50.211; C50.212; C50.219; C50.31; C50.311; C50.312; C50.319; C50.41; C50.411; C50.412; C50.419; C50.51; C50.511; C50.512; C50.519; C50.61; C50.611; C50.612; C50.619; C50.8; C50.81; C50.811; C50.812; C50.819; C50.91; C50.911; C50.912; C50.919; D05; D05.0; D05.00; D05.01; D05.02; D05.1; D05.10; D05.11; D05.12; D05.8…
Coronary artery disease	411.1 411.2 411.3 411.4 411.8 411.9	Unstable angina (intermediate coronary syndrome) Myocardial infarction Angina pectoris Coronary atherosclerosis Other chronic ischemic heart disease, unspecified Other acute and subacute forms of ischemic heart disease	411.41	I – Diseases of the circulatory system	I20–I25	Ischaemic heart diseases	I20; I20.0; I20.1; I20.8; I20.9; I21; I21.0; I21.01; I21.02; I21.09; I21.1; I21.11; I21.19; I21.2; I21.21; I21.29; I21.3; I21.4; I21.9; I21.A; I21.A1; I21.A9; I22; I22.0; I22.1; I22.2; I22.8; I22.9; I23.0; I23.1; I23.2; I23.3; I23.6; I23.7; I23.8; I24.0; I24.1; I24.8; I24.9; I25; I25.1; I25.10; I25.110; I25.111; I25.118; I25.119; I25.2; I25.3; I25.4; I25.41; I25.42; I25.5; I25.6; I25.700; I25.701…
Colorectal cancer	153	Colorectal cancer	153.2 153.3	C – Neoplasms	C15–C26	Malignant neoplasms of digestive organs	C18; C18.0; C18.1; C18.2; C18.3; C18.4; C18.5; C18.6; C18.7; C18.8; C18.9; C19; C20; C21.0; C21.1; C21.2; C21.8; C26.0; C7A.020; C7A.021; C7A.022; C7A.023; C7A.024; C7A.025; C7A.026; C7A.029; D01.0; D01.1; D01.2; D01.3; R85.610; R85.611; R85.612; R85.613; R85.614; R85.619; Z85.03; Z85.030; Z85.038; Z85.04; Z85.040; Z85.048
Prostate cancer (males only)	185	Cancer of prostate	--	C – Neoplasms	C61	Malignant neoplasm of prostate	C61; D07.5; Z85.46
Schizophrenia	295.1	Schizophrenia	--	F – Mental and behavioural disorders	F20	Schizophrenia	F20; F20.0; F20.1; F20.2; F20.3; F20.5; F20.8; F20.81; F20.89; F20.9; F25; F25.0; F25.1; F25.8; F25.9; F44.89
Type 2 diabetes	250.2	Type 2 diabetes	250.21 250.22 250.23 250.24	E – Endocrine, nutritional and metabolic diseases	E11	Type 2 diabetes mellitus	E11; E11.0; E11.00; E11.01; E11.1; E11.10; E11.11; E11.2; E11.21; E11.22; E11.29; E11.3; E11.31; E11.311; E11.319; E11.32; E11.321; E11.3211; E11.3212; E11.3213; E11.3219; E11.329; E11.3291; E11.3292; E11.3293; E11.3299; E11.33; E11.331; E11.3311; E11.3312; E11.3313; E11.3319; E11.339; E11.3391; E11.3392; E11.3393; E11.3399; E11.34; E11.341; E11.3411; E11.3412; E11.3413; E11.3419; E11.349; E11.34…
Panel B. Comorbidities (control variables)
Bipolar disorder (BIP)	296.1	Bipolar	--	F – Mental and behavioural disorders	F31	Bipolar disorder	F30.1; F30.10; F30.11; F30.12; F30.13; F30.2; F30.3; F30.4; F30.8; F30.9; F31; F31.0; F31.1; F31.10; F31.11; F31.12; F31.13; F31.2; F31.3; F31.30; F31.31; F31.32; F31.4; F31.5; F31.6; F31.60; F31.61; F31.62; F31.63; F31.64; F31.7; F31.70; F31.71; F31.72; F31.73; F31.74; F31.75; F31.76; F31.77; F31.78; F31.8; F31.81; F31.89; F31.9; F32.81
Chron's disease (and similar ailments)	555.1	Regional enteritis	560.4	K – Diseases of the digestive system	K50	Crohn's disease [regional enteritis]	K50; K50.0; K50.00; K50.011; K50.012; K50.013; K50.014; K50.018; K50.019; K50.1; K50.10; K50.111; K50.112; K50.113; K50.114; K50.118; K50.119; K50.80; K50.811; K50.812; K50.813; K50.814; K50.818; K50.819; K50.9; K50.90; K50.911; K50.912; K50.913; K50.914; K50.918; K50.919; K51.012; K51.212; K51.312; K51.412; K51.512; K51.812; K51.912; K56.1; K56.2; K56.3; K56.50; K56.6; K56.60; K56.600; K56.601; …
Hypercholesterolemia (HCL)	272.1	Hyperlipidemia	272.11 272.12 272.13 272.14	E – Endocrine, nutritional and metabolic diseases	E78	Disorders of lipoprotein metabolism and other lipidaemias	E78.0; E78.00; E78.01; E78.1; E78.2; E78.3; E78.4; E78.5
Hyperglycemia (HGL)	250.41	Impaired fasting glucose	250.42	R – Symptoms, signs and abnormal clinical and laboratory findings, not specified elsewhere	R73	Elevated blood glucose level	R73.01; R73.02; R73.09; R73.9
Hearing loss (HL)	389	Hearing loss	389.1 389.2	H – Diseases of the ear and mastoid process	H90–H95	Other disorders of ear	H90; H90.0; H90.1; H90.11; H90.12; H90.2; H90.3; H90.4; H90.41; H90.42; H90.5; H90.6; H90.7; H90.71; H90.72; H90.8; H90.A; H90.A1; H90.A11; H90.A12; H90.A2; H90.A21; H90.A22; H90.A3; H90.A31; H90.A32; H91; H91.0; H91.01; H91.02; H91.03; H91.09; H91.2; H91.20; H91.21; H91.22; H91.23; H91.3; H91.8; H91.8X; H91.8X1; H91.8X2; H91.8X3; H91.8X9; H91.9; H91.90; H91.91; H91.92; H91.93; Z96.2; Z96.20; Z96…
Hypertension (HPT)	401 402	Hypertension Elevated blood pressure reading without diagnosis of hypertension	415.21 453 571.81 642	I – Diseases of the circulatory system	I10–I15	Hypertensive diseases	I10; I27.0; I87.3; I87.30; I87.301; I87.302; I87.303; I87.309; I87.31; I87.311; I87.312; I87.313; I87.319; I87.32; I87.321; I87.322; I87.323; I87.329; I87.33; I87.331; I87.332; I87.333; I87.339; I87.39; I87.391; I87.392; I87.393; I87.399; I97.3; K76.6; O10; O10.0; O10.01; O10.011; O10.012; O10.013; O10.019; O10.02; O10.03; O10.1; O10.11; O10.111; O10.112; O10.113; O10.119; O10.12; O10.13; O10.2; …
Irritable bowel syndrome (IBS)	564.1	Irritable Bowel Syndrome	--	K – Diseases of the digestive system	K58	Irritable bowel syndrome	K58; K58.0; K58.1; K58.2; K58.8; K58.9
Major depressive disorder (MDD)	296.22	Major depressive disorder	--	F – Mental and behavioural disorders	F32; F33	Depressive episode; Recurrent depressive disorder	F32; F32.0; F32.1; F32.2; F32.3; F32.4; F32.5; F32.8; F32.81; F32.89; F32.9; F33; F33.0; F33.1; F33.2; F33.3; F33.4; F33.40; F33.41; F33.42; F33.8; F33.9
Type 1 diabetes (T1D)	250.1	Type 1 diabetes	250.12 250.13 250.14	E – Endocrine, nutritional and metabolic diseases	E10	Type 1 diabetes mellitus	E10; E10.1; E10.10; E10.11; E10.2; E10.21; E10.22; E10.29; E10.3; E10.31; E10.311; E10.319; E10.32; E10.321; E10.3211; E10.3212; E10.3213; E10.3219; E10.329; E10.3291; E10.3292; E10.3293; E10.3299; E10.33; E10.331; E10.3311; E10.3312; E10.3313; E10.3319; E10.339; E10.3391; E10.3392; E10.3393; E10.3399; E10.34; E10.341; E10.3411; E10.3412; E10.3413; E10.3419; E10.349; E10.3491; E10.3492; E10.3493;…
Ulcerative colitis (and polyps)	555.2	Ulcerative colitis	555.21	K – Diseases of the digestive system	K51; K51.4	Ulcerative colitis; Inflammatory polyps of colon	K51; K51.0; K51.00; K51.011; K51.012; K51.013; K51.014; K51.018; K51.019; K51.2; K51.20; K51.211; K51.212; K51.213; K51.214; K51.218; K51.219; K51.3; K51.30; K51.311; K51.312; K51.313; K51.314; K51.318; K51.319; K51.4; K51.40; K51.411; K51.412; K51.413; K51.414; K51.418; K51.419; K51.50; K51.511; K51.512; K51.513; K51.514; K51.518; K51.519; K51.8; K51.80; K51.811; K51.812; K51.813; K51.814; K51.8…
Notes: "Sub-Phecode(s) captured" refers to sub-codes that are automatically captured by the main Phecode, or to Phecodes that were manually added to ensure that the disease codes correspond to the previous literature. "Sub-Phecode(s) captured" shows the full mapping of the Phecodes to ICD codes, but many of these codes added no additional cases because most UK Biobank data sources only record the…

### Sheet: ST3
Supplementary Table 3. Disease risk factors identified by review of the epidemiological literature and clinical guidelines
Panel A. Literature review findings
Medical condition	Key risk factors (ordered alphabetically)	Reference
Alzheimer's disease	Air pollution, Alcohol consumption, [APOE risk type], BMI, [Brain Injury], [Coronary artery disease], Depression, Diabetes Type 1, [Diabetes Type 2], Education, Family history, Hearing loss, Hypertension, Physical inactivity, Smoking, Social isolation	[1]
Breast cancer	Alcohol consumption, BMI, Diabetes Type 1, [Diabetes Type 2], Ever had breast cancer screening / mammogram, Ever had hormonal replacement therapy, Family history, Hormonal/Oral contraceptives, Reproductive factors (age at menarche, age at menopause, age at first birth, number of live births), Physical inactivity, Smoking	[2, 3]
Colorectal cancer	Alcohol consumption, BMI, Crohn's disease, Diabetes Type 1, [Diabetes Type 2], [Diet], Ever had bowel cancer screening, Family history, Irritable bowel syndrome (IBS), Physical inactivity, Polyp of colon, Smoking, Ulcerative colitis (and other non-infective gastro-enteritis and colitis)	[4–7]
Coronary artery disease	Alcohol consumption, BMI, Depression, Diabetes Type 1, [Diabetes Type 2], [Diet], Education, Family history, Hypercholesterolemia, Hyperglycemia, Hypertension, Physical inactivity, Smoking, Social isolation	[8–9]
Prostate cancer	Alcohol consumption, BMI, Education, Ever had prostate specific antigen (PSA) test, Family history, Physical inactivity, Smoking	[10–11]
Schizophrenia	Anxiety, Bipolar disorder, [Cannabis use]; Depression, Education, Family history*, Neuroticism, Other history of psychopathology (proxied by bipolar disorder, neuroticism score, and depression), Smoking, [Substance use]	[12–14]
Type 2 diabetes	Alcohol consumption, BMI, [Diet], Education, Family history, Hypercholesteremia, Hyperglycemia, Hypertension, Physical inactivity, Smoking, Social isolation	[15–17]
Notes: The risk factors identified above were prioritized for inclusion in the polygenic disease model based on the UK Biobank data availability and questionnaire specificity. Diagnostic genetic testing was not considered for inclusion. Square brackets, e.g., [Diet], mark risk factors that were excluded either because of unsatisfactory data availability or data specificity. The following two como…
Panel B. Reason for risk factor exclusion
Risk factor	Reason: Solution
APOE risk type	Captured by the PGI: Risk type dummies were omitted because of perfect overlap with the PGI.
Brain Injury	Rare, unavailable: Omitted
Diet	Unspecific, unavailable: Proxied by other biomarkers, e.g., Hypertension, Hypercholesterolemia, etc.
Cannabis use	Unavailable: Omitted
Substance use	Unspecific, unavailable: Omitted
References
[1] Livingston G et al. Dementia prevention, intervention, and care: 2020 report of the Lancet Commission. Lancet. 2020 Aug 8;396(10248):413-446. doi: 10.1016/S0140-6736(20)30367-6. Epub 2020 Jul 30.
[2] National Academies of Sciences, Engineering, and Medicine; Health and Medicine Division; Board on Health Care Services; Committee on Diagnosing and Treating Adult Cancers. Diagnosing and Treating Adult Cancers and Associated Impairments. Washington (DC): National Academies Press (US); 2021 Feb 10. PMID: 34110726.
[3] Westhoff CL. Oral contraceptives and breast cancer--resolution emerges. Contraception. 1996 Sep;54(3 Suppl):i-ii. doi: 10.1016/s0010-7824(15)30001-9. PMID: 8899263.
[4] Sinicrope FA. Increasing Incidence of Early-Onset Colorectal Cancer. N Engl J Med. 2022 Apr 21;386(16):1547-1558. doi: 10.1056/NEJMra2200869. PMID: 35443109.
[5] National Cancer Institute [Webpage last accessed on 4 March, 2024] https://www.cancer.gov/types/colorectal/patient/colorectal-prevention-pdq
[6] American Cancer Society [Webpage last accessed on 4 March, 2024] https://www.cancer.org/cancer/colon-rectal-cancer/causes-risks-prevention/risk-factors.html
[7] NCCN Guidelines for Patients: Colorectal Cancer Screening
[8] Institute of Medicine (US) Committee on Social Security Cardiovascular Disability Criteria. Cardiovascular Disability: Updating the Social Security Listings. Washington (DC): National Academies Press (US); 2010. PMID: 24983036.
[9] Center for Disease Control. [Webpage last accessed on 4 March, 2024] https://www.cdc.gov/chronicdisease/resources/publications/factsheets/heart-disease-stroke.htm
[10] Schabath MB, Cote ML. Cancer Progress and Priorities: Lung Cancer. Cancer Epidemiol Biomarkers Prev. 2019 Oct;28(10):1563-1579. doi: 10.1158/1055-9965.EPI-19-0221. PMID: 31575553; PMCID: PMC6777859.
[11] Mydlo, JH & Godec, CJ (2015) Prostate Cancer - Science and Clinical Practice. Prostate Cancer, Science and Clinical Practice, Second Edition. Elsevier. URL: https://www.elsevier.com/books/prostate-cancer/mydlo/978-0-12-800077-9
[12] Center for Disease Control. [Webpage last accessed on 4 March, 2024] https://www.cdc.gov/cancer/prostate/basic_info/risk_factors.htm
[13] American Psychiatric Association. (2021). The American Psychiatric Association Practice Guideline for the treatment of patients with schizophrenia. American Psychiatric Association Publishing. https://doi.org/10.1176/appi.books.9780890424841
[14] McDonagh MS et al. Treatments for Schizophrenia in Adults: A Systematic Review [Internet]. Rockville (MD): Agency for Healthcare Research and Quality (US); 2017 Oct. Report No.: 17(18)-EHC031-EF. PMID: 29537779.
[15] Center for Disease Control. [Webpage last accessed on 4 March, 2024] https://www.cdc.gov/diabetes/basics/risk-factors.html
[16] Center for Disease Control. [Webpage last accessed on 4 March, 2024] https://www.cdc.gov/tobacco/campaign/tips/diseases/diabetes.html
[17] American Diabetes Association. Standards of care in diabetes - 2023. Diabetes Care.

### Sheet: ST4
Supplementary Table 4. Model covariates (included in W)
Covariate	Category	ALZ	BRC	CAD	CRC	PRC	SCZ	T2D	UKB category (†), field(s)	Age adjusted
Age (at most recent observation)	Baseline risk factors	Continuous							21003; Linked electronic health records*	Fixed at age a (= 65)
Sex	Baseline risk factors	Dummy (omitted from sex-specific analyses of BRC, PRC)							31; 22001	No (by assumption)
Deprivation index (Townsend)	Baseline risk factors	Continuous							22189	No (by observation)
Education (years of schooling)	Baseline risk factors	Continuous							100063† [1]	No (by observation)
BMI	Baseline risk factors	Percentile rank							21001	No (by observation)
Alcohol consumption (drinks per week)	Baseline risk factors	Percentile rank							100051 † [2]	No (by observation)
Smoking (Current / Ex / Never)	Baseline risk factors	Two mutually exclusive dummies							100058 †; 20116	No (by observation)
Physical inactivity	Baseline risk factors	Dummy							6164; 864; 884	No (by observation)
Systolic blood pressure (SBP)	Baseline risk factors	Continuous							4080	Yes - adjusted to a
Genotyping array dummy	Baseline risk factors	Dummy							22000	Time-fixed
Genetic principal components (PCs)	Baseline risk factors	Continuous							22009	Time-fixed
Air pollution - NO2	Disease-specific	Continuous	--	--	--	--	--	--	24016; 24017; 24018; 24003	No (by observation)
Air pollution - pm10	Disease-specific	Continuous	--	--	--	--	--	--	24019; 24005	No (by observation)
Anxiety	Disease-specific	--	--	--	--	--	Dummy	--	2090; 2100	No (by observation)
Ever CRC screening	Disease-specific	--	--	--	Dummy	--	--	--	2345	Yes - adjusted to a
Ever BRC screening	Disease-specific	--	Dummy	--	--	--	--	--	2674	Yes - adjusted to a
Ever prostate (PSA) screening	Disease-specific	--	--	--	--	Dummy	--	--	2365	Yes - adjusted to a
Neuroticism score	Disease-specific	--	--	--		--	Continuous	--	1920-1990; 2010-2030	No (by observation)
Social isolation (loneliness)	Disease-specific	Dummy	--	Dummy		--	Dummy	Dummy	2020	No (by observation)
Ever hormonal repl. therapy	Disease-specific	--	Dummy	--		--	--	--	2814	Yes - adjusted to a
Ever oral contraceptive pill	Disease-specific	--	Dummy	--	--	--	--	--	2784	No (by observation)
Age at first menstruation (menarche)	Disease-specific	--	Continuous	--	--	--	--	--	2714	No (by assumption)
Ever menopause (or hysterectomi)	Disease-specific	--	Dummy	--	--	--	--	--	2724; 3591	Yes - adjusted to a
Age at menopause (or hysterectomi)	Disease-specific	--	Continuous	--	--	--	--	--	2824; 3581	Yes - adjusted to a
Ever given birth	Disease-specific	--	Dummy	--	--	--	--	--	2754	No (by assumption)
Age at first birth	Disease-specific	--	Continuous	--	--	--	--	--	2754	No (by assumption)
Number of live births	Disease-specific	--	Count	--	--	--	--	--	2734	No (by assumption)
Father ever suffer from [disease]?	Disease-specific	Dummy	Dummy	Dummy	Dummy	Dummy	Dummy**	Dummy	20107	Yes - adjusted to a
Mother ever suffer from [disease]?	Disease-specific	Dummy	Dummy	Dummy	Dummy	Dummy	Dummy**	Dummy	20110	Yes - adjusted to a
Siblings ever suffer from [disease]?	Disease-specific	Dummy	Dummy	Dummy	Dummy	Dummy	Dummy**	Dummy	20111	Yes - adjusted to a
Hearing loss	Disease-specific	Dummy	--	--	--	--	--	--	Linked electronic health records*	Yes - adjusted to a
Hypercholesterolemia	Disease-specific	--	--	Dummy	--	--	--	Dummy	Linked electronic health records*	Yes - adjusted to a
Hyperglycemia	Disease-specific	--	--	Dummy	--	--	--	Dummy	Linked electronic health records*	Yes - adjusted to a
Hypertension	Disease-specific	Dummy	--	Dummy	--	--	--	Dummy	Linked electronic health records*	Yes - adjusted to a
Bipolar disorder	Disease-specific	--	--	--	--	--	Dummy	--	Linked electronic health records*	Yes - adjusted to a
Depression (or MDD)	Disease-specific	Dummy	--	Dummy	--	--	Dummy	--	Linked electronic health records*	Yes - adjusted to a
Diabetes Type 1	Disease-specific	Dummy	Dummy	Dummy	Dummy	--	--	--	Linked electronic health records*	Yes - adjusted to a
Crohn's disease	Disease-specific	--	--	--	Dummy	--	--	--	Linked electronic health records*	Yes - adjusted to a
Irritable bowel syndrome (IBS)	Disease-specific	--	--	--	Dummy	--	--	--	Linked electronic health records*	Yes - adjusted to a
Ulcerative colitis and/or polyps	Disease-specific	--	--	--	Dummy	--	--	--	Linked electronic health records*	Yes - adjusted to a
Notes: Column "Age adjusted" reports whether the covariate values were adjusted to age 65 when predicting disease risk, as described in Online Appendix B. * The "Linked electronic health record sources" were: a. inpatient hospital records, b. primary care records, c. cancer registrations, d. death registrations. ** For schizophrenia, family history of "severe depression" was used as proxy. † Code…
References
[1] Okbay A, et al. Polygenic prediction of educational attainment within and between families from genome-wide association analyses in 3 million individuals. Nat Genet. 2022; 54(4):437-449. doi: 10.1038/s41588-022-01016-z. Epub 2022 Mar 31. PMID: 35361970; PMCID: PMC9005349.
[2] Karlsson Linnér R, et al. Genome-wide association analyses of risk tolerance and risky behaviors in over 1 million individuals identify hundreds of loci and shared genetic influences. Nat Genet. 2019; 51(2):245-257. doi: 10.1038/s41588-018-0309-3. Epub 2019 Jan 14. PMID: 30643258; PMCID: PMC6713272.

### Sheet: ST5
Supplementary Table 5. Sample descriptive statistics
		ALZ			BRC (females only)			CAD			CRC			PRC			SCZ			T2D
		N = 405,573			N = 211,575			N = 410,686			N = 410,562			N = 181,902			N = 410,275			N = 410,686
		Cases	Controls		Cases	Controls		Cases	Controls		Cases	Controls		Cases	Controls		Cases	Controls		Cases	Controls
		3529	402044		18133	193442		54395	356291		10453	400109		15470	166432		1085	409190		34667	376019
		Case %	0.00870127		Case %	0.0857048		Case %	0.132449		Case %	0.0254602		Case %	0.0850458		Case %	0.00264457		Case %	0.0844124
		Sample descriptives statistics			Sample descriptives statistics			Sample descriptives statistics			Sample descriptives statistics			Sample descriptives statistics			Sample descriptives statistics			Sample descriptives statistics
Control variable		Mean	SD		Mean	SD		Mean	SD		Mean	SD		Mean	SD		Mean	SD		Mean	SD
Age (at last observation)		66.07	9.88		65.61	9.77		66.04	9.89		66.04	9.89		66.3	10.04		66.05	9.88		66.04	9.89
Sex (1 = Male)		0.46	0.5		Females only			0.46	0.5		0.46	0.5		Males only			0.46	0.5		0.46	0.5
Deprivation index (Townsend)		-1.55	2.92		-1.56	2.89		-1.53	2.94		-1.53	2.94		-1.51	2.98		-1.53	2.94		-1.53	2.94
Education (years of schooling)		13.9	4.94		13.79	4.9		13.91	4.94		13.91	4.94		14.11	4.97		13.91	4.94		13.91	4.94
BMI		27.44	4.8		27.44	4.8		27.44	4.8		27.44	4.8		27.44	4.8		27.44	4.8		27.44	4.8
Drinks per week		7.98	9.18		7.98	9.18		7.98	9.18		7.98	9.18		7.98	9.18		7.98	9.18		7.98	9.18
Smoking status: - Current		0.1	0.29		0.08	0.28		0.1	0.29		0.1	0.29		0.11	0.31		0.1	0.29		0.1	0.29
- Ex smoker		0.36	0.48		0.33	0.47		0.36	0.48		0.36	0.48		0.4	0.49		0.36	0.48		0.36	0.48
- Never		0.54	0.25		0.59	0.24		0.54	0.25		0.54	0.25		0.49	0.25		0.54	0.25		0.54	0.25
Physical inactivity		0.02	0.12		0.02	0.13		0.02	0.12		0.02	0.12		0.01	0.12		0.02	0.12		0.02	0.12
Systolic blood pressure (SBP)		138.5	18.37		135.8	18.95		138.5	18.37		138.5	18.38		141.5	17.12		138.5	18.37		138.5	18.37
Air pollution - NO2		28.41	8.64		--	--		--	--		--	--		--	--		--	--		--	--
Air pollution - pm10		19.13	1.88		--	--		--	--		--	--		--	--		--	--		--	--
Anxiety		--	--		--	--		--	--		--	--		--	--		0.36	0.48		--	--
Ever CRC screening		--	--		0.84	0.37		--	--		--	--		--	--		--	--		--	--
Ever BRC screening		--	--		0.84	0.37		--	--		--	--		--	--		--	--		--	--
Ever hormonal repl. therapy		--	--		0.4	0.49		--	--		--	--		--	--		--	--		--	--
Ever oral contraceptive pill		--	--		0.83	0.38		--	--		--	--		--	--		--	--		--	--
Ever prostate (PSA) screening		--	--		--	--		--	--		--	--		0.36	0.48		--	--		--	--
Neuroticism score		--	--		--	--		--	--		--	--		--	--		4.41	3.32		--	--
Social isolation (loneliness)		0.19	0.39		--	--		0.19	0.39		--	--		--	--		0.19	0.39		0.19	0.39
Age at first menstruation (menarche)		--	--		12.97	1.6		--	--		--	--		--	--		--	--		--	--
Ever menopause (or hysterectomi)		--	--		0.78	0.42		--	--		--	--		--	--		--	--		--	--
Age at menopause (or hysterectomi)		--	--		37.75	20.98		--	--		--	--		--	--		--	--		--	--
Ever given birth		--	--		0.82	0.39		--	--		--	--		--	--		--	--		--	--
Age at first birth		--	--		21.19	11.04		--	--		--	--		--	--		--	--		--	--
Number of live births		--	--		1.82	1.17		--	--		--	--		--	--		--	--		--	--
Father ever suffer from [disease]? *		0.05	0.22		--	--		0.3	0.46		0.05	0.22		0.07	0.25		0.03	0.18		0.09	0.28
Mother ever suffer from [disease]? *		0.1	0.3		0.08	0.27		0.2	0.4		0.05	0.22		--	--		0.06	0.24		0.09	0.29
Siblings ever suffer from [disease]? *		0.01	0.09		0.04	0.2		0.09	0.29		0.02	0.15		0.02	0.13		0.06	0.24		0.07	0.26
Hearing loss		0.06	0.23		--	--		--	--		--	--		--	--		--	--		--	--
Hypercholesterolemia		--	--		--	--		0.16	0.37		--	--		--	--		--	--		0.16	0.37
Hyperglycemia		--	--		--	--		0.01	0.1		--	--		--	--		--	--		0.01	0.1
Hypertension		0.41	0.49		--	--		0.41	0.49		--	--		--	--		--	--		0.41	0.49
Bipolar disorder		--	--		--	--		--	--		--	--		--	--		0.01	0.07		--	--
Depression (or MDD)		0.13	0.33		--	--		0.13	0.33		--	--		--	--		0.13	0.33		--	--
Diabetes Type 1		0.01	0.1		0.01	0.09		0.01	0.1		0.01	0.1		--	--		--	--		--	--
Crohn's disease		--	--		--	--		--	--		0.02	0.14		--	--		--	--		--	--
Irritable bowel syndrome (IBS)		--	--		--	--		--	--		0.07	0.26		--	--		--	--		--	--
Ulcerative colitis and polyps		--	--		--	--		--	--		0.01	0.11		--	--		--	--		--	--
Notes: * For schizophrenia, family history of "severe depression" was used as proxy.

### Sheet: ST6
Supplementary Table 6. Phenotypic and genetic correlation estimates
Panel A. Correlations (tetrachoric rho, observed trait)
	ALZ	BRC	CAD	CRC	PRC	SCZ	T2D
BRC	0.071 (0.017)*
CAD	0.194 (0.009)*	0.093 (0.007)*
CRC	0.037 (0.018)	0.094 (0.011)*	0.100 (0.007)*
PRC	0.041 (0.018)	--	0.072 (0.006)*	0.092 (0.01)*
SCZ	0.172 (0.031)*	0.042 (0.029)	0.124 (0.015)*	0.042 (0.026)	-0.016 (0.026)
T2D	0.194 (0.01)*	0.113 (0.008)*	0.429 (0.004)*	0.142 (0.007)*	0.045 (0.007)*	0.210 (0.015)*
RISK	-0.038 (0.01)*	0.000 (0.006)	0.061 (0.003)*	0.009 (0.006)	-0.023 (0.006)*	0.048 (0.014)*	0.041 (0.004)*
Panel B Correlations (Pearson, observed trait)
	ALZ	BRC	CAD	CRC	PRC	SCZ	T2D
BRC	0.009 (0.002)*
CAD	0.035 (0.002)*	0.029 (0.002)*
CRC	0.003 (0.002)	0.019 (0.002)*	0.025 (0.002)*
PRC	0.005 (0.002)	--	0.028 (0.002)*	0.022 (0.002)*
SCZ	0.011 (0.002)*	0.003 (0.002)	0.014 (0.002)*	0.003 (0.002)	-0.001 (0.002)
T2D	0.033 (0.002)*	0.032 (0.002)*	0.199 (0.001)*	0.034 (0.002)*	0.015 (0.002)*	0.025 (0.002)*
RISK	-0.006 (0.002)*	0 (0.002)	0.028 (0.002)*	0.003 (0.002)	-0.01 (0.002)*	0.005 (0.002)*	0.017 (0.002)*
Panel C Genetic correlations estimated with LD Score regression (estimated using GWAS summary statistics)
	ALZ	BRC	CAD	CRC	PRC	SCZ	T2D
BRC	0.018 (0.033)
CAD	0.024 (0.045)	-0.050 (0.029)
CRC	0.020 (0.054)	0.152 (0.031)*	-0.007 (0.043)
PRC	0.038 (0.040)	0.068 (0.029)	0.007 (0.035)	0.089 (0.039)
SCZ	0.033 (0.031)	0.118 (0.018)*	-0.015 (0.026)	0.016 (0.026)	0.017 (0.019)
T2D	0.065 (0.040)	0.004 (0.027)	0.387 (0.037)*	0.082 (0.034)	-0.004 (0.028)	-0.034 (0.021)
RISK	0.050 (0.040)	-0.022 (0.025)	-0.011 (0.029)	-0.046 (0.035)	0.017 (0.030)	0.223 (0.021)*	0.042 (0.028)
Notes: * denotes two-sided P value < 0.001. † The risk taking question (RISK; UKB field 2040) was assayed with the question "Would you describe yourself as someone who takes risks?" (Yes / No). For participants with repeated measurements, we found that almost no individuals switched answers and therefore decided to code everyone who ever answered "No" as 0, and those consistently answering "Yes" …

### Sheet: ST7
Supplementary Table 7. Minimum implicit taxes up to the 80th percentile (t80) (with confidence intervals)
	ALZ				BRC				CAD				CRC				PRC				SCZ				T2D				Multi-disease contract (males)				Multi-disease contract (females)
	t80	95% CI			t80	95% CI			t80	95% CI			t80	95% CI			t80	95% CI			t80	95% CI			t80	95% CI			t80	95% CI			t80	95% CI
Panel A. Main results - 100% take-up of genetic prediction technology
No individual underwriting by insurers (same premium for all)
Scenario 1	65.8277	60.9516	72.5239		25.4189	23.765	27.4281		98.3154	97.2972	99.7488		41.8879	40.1118	44.2565		27.6492	25.9726	29.9804		379.436	356.463	416.344		120.496	118.87	122.596		69.0698	68.2906	70.1483		65.3908	64.2456	66.3938
Standard risk class (r = 0.75–1.25 of full sample mean)
Scenario 1	6.96814	6.60967	7.20987		7.1917	7.03876	7.42306		6.34932	6.23565	6.44411		6.31433	6.00555	6.58925		6.25859	5.81155	6.84254		5.78037	5.55802	5.93839		5.8352	5.67259	5.94683		8.88831	8.75079	9.03954		9.01185	8.87595	9.23194
Scenario 2	117.898	112.638	128.407		36.9228	35.9447	37.928		17.9245	17.4113	18.4511		26.5265	25.2568	27.7988		59.8271	58.1692	61.9233		42.0594	37.1056	47.7764		36.9864	35.8255	37.9423		30.8207	30.097	31.5641		26.6951	26.1389	27.2135
Scenario 3L	1043.45	928.752	1185.55		57.4743	57.0339	58.0302		64.8729	63.2345	67.27		61.5265	60.3486	62.706		86.7773	85.797	88.2779		178.263	164.825	195.168		71.3882	70.4065	72.7035		54.3604	52.933	55.4691		45.6434	44.8939	46.5182
Scenario 3U	1.2406e+06	299727	9.95687e+06		109.8	107.935	112.528		134.17	123.165	148.017		410.122	337.675	500.354		426.942	392.821	470.034		1.45699e+06	83191.5	3.27741e+10		1568.09	1038.16	3113.6		243.891	226.214	271.839		145.574	138.711	153.071
Panel B. Moderate take-up Scenario – 50% take-up of genetic prediction technology
No individual underwriting by insurers (same premium for all)
Scenario 1	65.8277	60.9516	72.5239		25.4189	23.765	27.4281		98.3154	97.2972	99.7488		41.8879	40.1118	44.2565		27.6492	25.9726	29.9804		379.436	356.463	416.344		120.496	118.87	122.596		69.0698	68.2906	70.1483		65.3908	64.2456	66.3938
Standard risk class (r = 0.75–1.25 of full sample mean)
Scenario 1	6.96814	6.60967	7.20987		7.1917	7.03876	7.42306		6.34932	6.23565	6.44411		6.31433	6.00555	6.58925		6.25859	5.81155	6.84254		5.78037	5.55802	5.93839		5.8352	5.67259	5.94683		8.88831	8.75079	9.03954		9.01185	8.87595	9.23194
Scenario 2	70.4111	68.2128	74.0174		31.0694	30.2817	31.9294		13.6578	13.1245	14.0353		21.4617	20.4634	22.6822		44.5177	42.9198	45.9159		33.2628	29.6581	37.2625		29.7635	28.9711	30.6163		24.1054	23.5968	24.9681		21.1787	20.3486	21.3373
Scenario 3L	118.106	115.488	121.439		44.4527	44.1375	45.1804		50.7339	49.929	52.6238		45.18	44.6175	46.0153		61.7623	60.4445	62.2655		79.7684	76.3945	82.3391		52.6065	51.8546	53.4348		43.2316	42.5355	44.3543		37.5687	36.6699	37.8869
Scenario 3U	145.867	144.08	153.597		66.852	66.2436	68.3367		82.4494	79.3432	88.1321		102.79	98.1301	107.389		108.932	106.452	110.582		150.491	142.043	157.433		136.944	132.092	142.96		95.6605	94.0527	97.9472		74.2601	72.6488	75.2425
Panel C. Low take-up Scenario – 10% take-up of genetic prediction technology
No individual underwriting by insurers (same premium for all)
Scenario 1	65.8277	60.9516	72.5239		25.4189	23.765	27.4281		98.3154	97.2972	99.7488		41.8879	40.1118	44.2565		27.6492	25.9726	29.9804		379.436	356.463	416.344		120.496	118.87	122.596		69.0698	68.2906	70.1483		65.3908	64.2456	66.3938
Standard risk class (r = 0.75–1.25 of full sample mean)
Scenario 1	6.96814	6.60967	7.20987		7.1917	7.03876	7.42306		6.34932	6.23565	6.44411		6.31433	6.00555	6.58925		6.25859	5.81155	6.84254		5.78037	5.55802	5.93839		5.8352	5.67259	5.94683		8.88831	8.75079	9.03954		9.01185	8.87595	9.23194
Scenario 2	23.5357	22.4286	24.3746		13.2252	12.8314	13.5496		7.9608	7.765	8.12442		9.73998	9.3871	10.2186		15.479	14.7371	16.2238		12.3014	11.4351	13.6287		11.4351	11.1437	11.9583		12.244	11.9818	12.574		11.7785	11.5342	11.9389
Scenario 3L	33.7461	32.1902	34.062		17.2509	16.8363	17.382		17.9108	17.3551	18.1337		16.3544	15.9954	16.7576		19.5464	19.023	20.4772		23.485	22.8965	24.6646		17.4291	17.2211	18.129		16.8885	16.5588	17.359		15.6988	15.362	15.8981
Scenario 3U	37.1083	35.6796	38.4958		22.3078	21.9408	22.7132		25.5877	24.5623	26.5316		28.1989	27.5122	29.1777		32.2482	31.4813	33.1992		34.7809	32.7593	38.5237		33.6414	33.3792	35.4706		29.6701	29.0308	30.4591		26.1002	25.4544	26.3197
Notes: "95% CI L" and "95% CI U", respectively, show the lower and upper bound of the 95% confidence interval around the minimum implicit tax up to the 80th percentile (t80) derived by bootstrap (200 iterations). Note that the exploding implicit taxes in a small number of cells is caused by division by a small number, which can happen for diseases with especially low prevalence and high heritabil…
